# Step change in glaucoma polygenic risk score performance enables clinical utility and disease prediction across all major ancestries

**DOI:** 10.64898/2026.01.23.26344675

**Authors:** Stuart MacGregor, Guiyan Ni, Mathias Seviiri, Antonia Kolovos, Ngoc Quynh Le, Mark M Hassall, Josh Schmidt, Puya Gharahkhani, Victoria Tang, Emmanuelle Souzeau, Ayub Qassim, Priyanka Nandakumar, Suyash Shringarpure, Julie M Granka, Jessica N Cooke Bailey, Tin Aung, John Landers, Stuart L Graham, Paul R Healey, Anthony P Khawaja, Louis R Pasquale, Janey L Wiggs, Joan O’Brien, Robert N Weinreb, Colin E Willoughby, Andrew Lotery, Paul Mitchell, David A Mackey, Alex W Hewitt, Nick Haan, Owen M Siggs, Jamie E Craig

**Affiliations:** Statistical Genetics, QIMR Berghofer, 300 Herston Road, Herston, QLD, 4006, Australia; Faculty of Medicine, University of Queensland, 288 Herston Road, Herston, QLD, 4006, Australia; Seonix Bio, North Terrace, Adelaide, SA, 5000, Australia; Department of Ophthalmology, Flinders Medical Centre, Flinders University, Sturt Rd, Adelaide, SA, 5042, Australia; Department of Ophthalmology, Flinders Medical Centre, Flinders University, Sturt Rd, Bedford Park, SA, 5042, Australia; QIMR Berghofer, 300 Herston Road, Herston, QLD, 4006, Australia; University of Queensland, 288 Herston Road, Herston, QLD, 4006, Australia; Department of Ophthalmology, Flinders Medical Centre, Flinders Health and Medical Research Institute, Sturt Rd, Bedford Park, SA, 5042, Australia; 23andMe, Inc., 223 N Mathilda Ave, Sunnyvale, CA, 94086, USA; Department of Pharmacology & Toxicology, Center for Health Disparities, Brody School of Medicine, East Carolina University, 600 Moye Blvd, Greenville, NC, 27834, USA; Singapore Eye Research Institute and Singapore National Eye Center, 20 College Rd, Level 6 Discovery Tower, Singapore, 169856, Singapore; Duke-NUS Medical School, 8 College Rd, Singapore, 169856, Singapore; Yong Loo Lin School of Medicine, National University of Singapore, 10 Medical Dr, Singapore, 117597, Singapore; Ophthalmology and Vision Science, Faculty of Medicine, Health and Human Sciences, Macquarie University, L4/Suite 401 2 Technology Pl Macquarie University, Sydney, NSW, 2109, Australia; Clinical Ophthalmology, Westmead Clinical School, University of Sydney, Parramatta and City Roads, Sydney, NSW, 2006, Australia; Moorfields Eye Hospital NHS Foundation Trust and UCL Institute of Ophthalmology, NIHR Biomedical Research Centre, 11-43 Bath Street, London, EC1V 9EL, UK; New York Eye and Ear Infirmary of Mount Sinai, Icahn School of Medicine at Mount Sinai, 1 Gustave L. Levy Place, New York, NY, 10029-5674, USA; Department of Ophthalmology, Massachusetts Eye and Ear, Harvard Medical School, Boston, MA, USA; Broad Institute of Harvard and MIT, Cambridge, MA, USA; Department of Ophthalmology, University of Pennsylvania, Philadelphia, PA, 19104, USA; Viterbi Family Department of Ophthalmology, Hamilton Glaucoma Center, Shiley Eye Institute, University of California San Diego, 9415 Campus Point Drive, La Jolla, California, 92093-0946, USA; Biomedical Sciences Research Institute, Centre for Genomic Medicine, Ulster University, Coleraine, Northern Ireland, UK; University Hospital Southampton NHS Foundation Trust, Tremona Road, Southampton, SO16 6YD, UK; Faculty of Medicine, University of Southampton, University Road, Southampton, SO17 1BJ, UK; Department of Ophthalmology and Westmead Institute for Medical Research, University of Sydney, Parramatta and City Roads, Sydney, NSW, 2006, Australia; Centre for Ophthalmology and Visual Science, Lions Eye Institute, University of Western Australia, Perth, WA, Australia; Menzies Institute for Medical Research, University of Tasmania, 17 Liverpool Street, Hobart, TAS, 7000, Australia; Centre for Eye Research Australia, University of Melbourne, 200 Victoria Parade, Melbourne, VIC, 3002, Australia; Genomics and Inherited Disease Program, Garvan Institute of Medical Research, 384 Victoria St, Darlinghurst, NSW, 2010, Australia; Faculty of Medicine and Health, University of New South Wales, Sydney, NSW, 2052, Australia

**Author notes:** **Correspondence:** Stuart MacGregor, Statistical Genetics, QIMR Berghofer Medical Research Institute, Brisbane, Australia., 300 Herston Road, Herston, Brisbane, Queensland 4006, Australia. Funding Australian NHMRC, National Institutes of Health.

**Keywords:** glaucoma, polygenic risk score, prediction, multi-ancestry

## Abstract

Glaucoma is the leading cause of irreversible blindness; vision loss is preventable with timely treatment, but early detection is challenging, leaving ∼50% undiagnosed, highlighting the need for improved risk assessment tools. We developed a polygenic risk score (PRS) using data from >6 million individuals. PRS performance was exceptional in European ancestries; top 10% PRS individuals had 10-fold increased risk (OR=10.0) relative to the remainder. Performance remained good across all major ancestry groups; high-PRS individuals were at high absolute risk, especially Africans. High-risk individuals (top 10% PRS) developed glaucoma up to 25 years earlier than those in the lowest 10% and were at 100 times the risk. The PRS also predicted need for treatment escalation in early glaucoma and both prevalent and incident surgery. Risk profiling with this PRS which is clinically available, enables earlier identification and more timely treatment of high-risk individuals for preventable vision loss, with a reduced screening and monitoring burden for those at low-risk.

**Research in Context:** *Evidence before this study:* Glaucoma is the leading cause of irreversible blindness worldwide. Early detection is essential because current treatments cannot restore lost vision. Population-wide screening using conventional risk factors for glaucoma (such as elevated intraocular pressure) is not currently cost-effective, though a better stratification method could improve early diagnosis rates and reduce over-monitoring of lower risk cases. Glaucoma is one of the most heritable common complex diseases, suggesting that genetics-based approaches could revolutionize risk stratification. Previous polygenic risk scores (PRS) indexing glaucoma genetic risk were limited by restricted applicability outside European ancestry populations, small discovery sample sizes, modest predictive power, poor clinical availability. The inability to cover a broad range of ancestries limited the practical clinical application of earlier versions of glaucoma PRS for risk stratification and patient management.

*Added value of this study:* A novel PRS, trained on >6 million individuals, has significantly improved glaucoma risk prediction across major ancestry groups, identifying high-risk individuals (top 10% of risk versus remainder) with odds ratios up to 10 in Europeans and 3.4–7.5 in non-Europeans (larger than for any other common complex disease). The excellent PRS risk stratification remained after adjusting for intraocular pressure; adding PRS to a prediction model with age, sex and intraocular pressure increased the Area Under the Curve for predicting glaucoma status from 0.63 to 0.82. High-risk individuals (top 10% PRS) developed glaucoma up to 25 years earlier than those in the lowest 10% and were at 100 times greater risk. The PRS also predicted structural progression, the need for treatment initiation and escalation in early glaucoma, both prevalent and incident incisional surgery for glaucoma, and the likelihood of glaucoma being present in first-degree relatives. These improvements impart strong clinical utility for population risk stratification, and the personalised management of individuals with clinical features suggestive of early stage glaucoma.

*Implications of all the available evidence:* This clinically available, enhanced PRS enables accurate identification of both high- and low-risk individuals across diverse populations, supporting earlier diagnosis, targeted monitoring, and timely treatment. It provides a clinical tool which can be applied for precision prevention and management of glaucoma, enabling cost-effective, equitable, genetically-informed glaucoma risk stratification across the entire population.
