## Supplementary Tables for "Step change in glaucoma polygenic risk score performance enables clinical utility and disease prediction across all major ancestries"

### Sheet: Table of Contents
TABLE OF CONTENTS
Table Number	Table Title
Table S1	Comparison between different PRSs
Table S2	Asian PRS results
Table S3	PRS performance including IOP in model
Table S4	UKB and BMES PRS results
Table S5	Effect of PRS on the need for surgery in advanced glaucoma

### Sheet: Table S1
Table S1. Comparison between different PRSs
PRS	data	target	Ncase	Ncontrol	aucvR	aucvF	aucvF_CIl	aucvF_CIu	aucvF_p	OR10decile	OR10decile_CIl	OR10decile_CIu	OR10decile_p	OR10v90	OR10v90_CIl	OR10v90_CIu	ORD10v90_p	ORperSD	ORperSD_CIl	ORperSD_CIu	ORperSD_p	Coeff_with_cov	coeff_w_cov_se
PRS 2020	POAAGG	AFR	1720	3006	0.739	0.751	0.737	0.765	3.17e-06	3.44	2.53	4.68	3.96e-15	1.86	1.51	2.3	6.55e-09	1.38	1.29	1.48	3.09e-21	0.325	0.034
PRS_new	POAAGG	AFR	1720	3006	0.739	0.78	0.767	0.794	2.24e-20	9.04	6.52	12.52	5.59e-40	3.81	3.07	4.74	2.7e-33	1.89	1.76	2.03	6.04e-66	0.636	0.037
PRS_no23andMe	POAAGG	AFR	1720	3006	0.739	0.772	0.758	0.785	4.33e-16	7.02	5.1	9.65	4.3e-33	3.02	2.44	3.74	5.59e-24	1.73	1.61	1.85	3.87e-52	0.547	0.036
PRS 2020	ANZRAG	EUR	1144	1973	0.533	0.696	0.677	0.715	1.8e-34	15.5	10.2	23.57	1.2e-37	4.21	3.27	5.4	2.77e-29	2.15	1.97	2.34	6.12e-67	0.763	0.044
PRS_new	ANZRAG	EUR	1144	1973	0.533	0.794	0.778	0.81	6.15e-93	96.87	52.64	178.29	6.96e-49	10.04	7.42	13.57	9.36e-51	3.7	3.32	4.11	5.28e-126	1.307	0.055
PRS_no23andMe	ANZRAG	EUR	1144	1973	0.533	0.756	0.738	0.773	1.86e-65	34.8	21.55	56.21	1.05e-47	6.64	5.05	8.72	3.65e-42	2.9	2.63	3.19	2.31e-103	1.064	0.049
PRS2020 - from Craig et al
PRS_multi-anc - PRS_multi-anc derived in this paper
PRS_no23andMe - PRS_multi-anc without 23andMe data included in PRS training set.
aucvR: AUC with base model (age, sex, PCs)
aucvF: AUC with base model (age, sex, PCs) plus PRS
OR10decile: OR for top decile vs bottom decile
OR10v90: OR for top decile vs remainder
ORperSD: OR per 1 SD increase in PRS

### Sheet: Table S2
Table S2. Asian PRS results
PRS	Data	targetpop	Ncase	Ncontrol	aucvR	aucvF	aucvF_CIl	aucvF_CIu	aucvF_p	OR10decile	OR10decile_CIl	OR10decile_CIu	OR10decile_p	OR10v90	OR10v90_CIl	OR10v90_CIu	ORD10v90_p	ORperSD	ORperSD_CIl	ORperSD_CIu	ORperSD_p		Coeff_with_cov	coeff_w_cov_se
PRS2020	UKB	EAS	56	2483	0.727	0.755	0.698	0.813	0.16	3.91	1.06	14.37	0.04	2.26	1.14	4.49	0.02	1.49	1.14	1.94	0.0034		0.398	0.136
PRS_new	UKB	EAS	56	2483	0.727	0.753	0.693	0.812	0.24	4.07	1.3	12.76	0.016	3.39	1.79	6.4	0.00017	1.64	1.26	2.15	0.00027		0.498	0.136
EAS PRS	UKB	EAS	56	2483	0.727	0.729	0.666	0.793	0.74	3.33	0.83	13.3	0.088	1.68	0.76	3.68	0.2	1.23	0.93	1.62	0.15		0.206	0.142
PRS_no23andMe	UKB	EAS	56	2483	0.727	0.743	0.683	0.802	0.37	2.13	0.7	6.46	0.18	2.05	1	4.19	0.049	1.49	1.14	1.95	0.0038		0.399	0.138
PRS2020	UKB	SAS	368	10004	0.702	0.721	0.696	0.746	0.0028	4.31	2.54	7.34	7.1e-08	2.28	1.73	3.01	4.7e-09	1.44	1.3	1.61	1.5e-11		0.368	0.055
PRS_new	UKB	SAS	368	10004	0.702	0.757	0.733	0.782	1e-07	9.36	5.19	16.87	1.1e-13	4.01	3.14	5.13	1.4e-28	2	1.79	2.24	3.2e-34		0.695	0.057
EAS PRS	UKB	SAS	368	10004	0.702	0.708	0.682	0.733	0.075	1.8	1.08	3.01	0.024	1.23	0.89	1.71	0.2	1.19	1.07	1.32	0.0017		0.172	0.055
PRS_no23andMe	UKB	SAS	368	10004	0.702	0.737	0.711	0.763	8e-05	4.43	2.7	7.26	3.9e-09	2.86	2.2	3.72	5e-15	1.73	1.55	1.93	1.4e-22		0.548	0.056
EAS PRS tested is derived from GBMI, IGGC and MVP East Asian datasets. The PRS was tested in UKB EAS and SAS cohorts (we did not have sufficient training data for a specific SAS PRS and hence here show the results for the EAS PRS as well as for the multi-ancestry PRS).
PRS2020 - from Craig et al 2020
PRS_multi-anc - PRS_multi-anc derived in this paper
PRS_no23andMe - PRS_multi-anc without 23andMe data included in PRS training set.
aucvR: AUC with base model (age, sex, PCs)
aucvF: AUC with base model (age, sex, PCs) plus PRS
OR10decile: OR for top decile vs bottom decile
OR10v90: OR for top decile vs remainder
ORperSD: OR per 1 SD increase in PRS

### Sheet: Table S3
Table S3. PRS performance including IOP in model
PRS	Data	targetpop	Ncase	Ncontrol	aucvR	aucvF	aucvF_CIl	aucvF_CIu	aucvF_p	OR10decile	OR10decile_CIl	OR10decile_CIu	OR10decile_p	OR10v90	OR10v90_CIl	OR10v90_CIu	ORD10v90_p	ORperSD	ORperSD_CIl	ORperSD_CIu	ORperSD_p		Coeff_with_cov	coeff_w_cov_se
PRS 2020	NEI	AMR	222	177	0.678322	0.742862	0.695312	0.790411	0.00099	10.937	3.6462	32.8062	1.97e-05	3.6585	1.6272	8.22554	0.001702	1.90986	1.49992	2.43183	1.77e-07		0.647029	0.123906
PRS_multi-anc	NEI	AMR	222	177	0.678322	0.827658	0.787831	0.867485	1.35e-09	80.3756	18.6755	345.92	3.84e-09	7.10759	2.77529	18.2027	4.36e-05	3.93982	2.82416	5.4962	9.67e-16		1.37113	0.17073
PRS_no23andMe	NEI	AMR	222	177	0.678322	0.773146	0.727853	0.818439	1.25e-05	41.6373	11.3268	153.059	1.97e-08	8.37412	3.11876	22.4852	2.47e-05	2.38335	1.82609	3.11067	2.03e-10		0.868508	0.13658
PRS 2020	NEI	EUR	480	534	0.629506	0.734582	0.704004	0.765159	7.13e-11	23.0357	10.9284	48.5561	1.64e-16	7.21061	4.10248	12.6735	6.61e-12	2.20266	1.88969	2.56746	9.39e-24		0.789664	0.07859
PRS_multi-anc	NEI	EUR	480	534	0.629506	0.821282	0.796002	0.846562	8.7e-27	95.5428	36.0241	253.398	5.08e-20	7.92702	4.44006	14.1524	2.54e-12	4.17317	3.4196	5.09281	1.82e-44		1.42868	0.102129
PRS_no23andMe	NEI	EUR	480	534	0.629506	0.784246	0.756458	0.812035	5.14e-19	33.8141	15.2897	74.7818	3.48e-18	7.75279	4.35665	13.7963	3.29e-12	3.06167	2.57115	3.64577	7.8e-36		1.11896	0.089542
PRS 2020	POAAGG	AFR	1705	1906	0.742508	0.756167	0.740608	0.771726	4.63e-06	3.55735	2.53379	4.99441	2.29e-13	1.86984	1.46391	2.38833	5.38e-07	1.40969	1.30759	1.51977	5.31e-19		0.343372	0.038557
PRS_multi-anc	POAAGG	AFR	1705	1906	0.742508	0.788073	0.773461	0.802686	3.06e-19	9.7482	6.75209	14.0738	5.51e-34	4.0964	3.12662	5.36699	1.45e-24	1.98259	1.826	2.15261	3.6e-59		0.684406	0.042193
PRS_no23andMe	POAAGG	AFR	1705	1906	0.742508	0.779499	0.764655	0.794343	2.6e-15	9.20273	6.3962	13.2407	5.91e-33	3.61576	2.77291	4.71479	2.27e-21	1.82456	1.68445	1.97633	9.16e-49		0.601341	0.040974
PRS2020 - from Craig et al
PRS_multi-anc - PRS_multi-anc derived in this paper
PRS_no23andMe - PRS_multi-anc without 23andMe data included in PRS training set.
aucvR: AUC with age, sex, PCs, IOP
aucvF: AUC with age, sex, PCs, IOP plus PRS
OR10decile: OR for top decile vs bottom decile
OR10v90: OR for top decile vs remainder
ORperSD: OR per 1 SD increase in PRS

### Sheet: Table S4
Table S4. UKB and BMES PRS results
UK Biobank, Ancestry: EUR	Model: PHENO~PRS+age+sex		Ncase:926	Ncontrol:28940
Coefficients	Estimate	SE	Z	Pr(>|z|)
(Intercept)	-10.716	0.403	-26.576	< 2e-16
PRS	0.851	0.036	23.922	< 2e-16
age	0.091	0.005	17.522	< 2e-16
sex (F=0, M=1)	0.307	0.069	4.474	7.69e-06
UK Biobank, Ancestry: SAS	Model: PHENO~PRS+age+sex		Ncase:368	Ncontrol:10004
Coefficients	Estimate	SE	Z	Pr(>|z|)
(Intercept)	-9.558	0.51	-18.746	< 2e-16
PRS	0.69	0.056	12.257	< 2e-16
age	0.084	0.007	12.19	< 2e-16
sex (F=0, M=1)	0.193	0.11	1.752	0.0797996
UK Biobank, Ancestry: EAS	Model: PHENO~PRS+age+sex		Ncase:56	Ncontrol:2483
Coefficients	Estimate	SE	Z	Pr(>|z|)
(Intercept)	-10.372	1.309	-7.921	2.36e-15
PRS	0.487	0.134	3.645	0.000267806
age	0.092	0.018	5.15	2.6e-07
sex (F=0, M=1)	0.158	0.285	0.554	0.57953
UK Biobank, Ancestry: AFR	Model: PHENO~PRS+age+sex		Ncase:489	Ncontrol:8791
Coefficients	Estimate	SE	Z	Pr(>|z|)
(Intercept)	-9.405	0.42	-22.373	< 2e-16
PRS	0.55	0.053	10.462	< 2e-16
age	0.09	0.006	15.739	< 2e-16
sex (F=0, M=1)	0.307	0.096	3.217	0.00129464
BMES, Ancestry EUR	Model: PHENO~PRS+age+sex		Ncase: 81	Ncontrol:1439
Coefficients	Estimate	SE	Z	Pr(>|z|)
(Intercept)	-12.55	1.429	-9.045	< 2e-16
PRS	1.218	0.14	8.704	< 2e-16
age	0.116	0.017	6.947	3.74e-12
sex (F=0, M=1)	0.376	0.261	1.441	0.15
Logistic regression models estimated from each dataset. Disease prevalence in Figure 2 was derived from logistic regression estimates from each group. Age is in years, PRS is the polygenic risk score described in the main manuscript, sex is coded with females as 0 and males as 1.

### Sheet: Table S5
Table S5. Effect of PRS on the need for surgery in advanced glaucoma
	Std PRSv2, OR per SD (95% CI)	p	Std PRSv1, OR per SD (95% CI)	p
ANZRAG	1.29 (1.12-1.50)	0.000438	1.24 (1.08-1.42)	0.00228
Southampton (Lotery)	1.22 (0.93-1.49)	0.168	1.17 (0.92-1.48)	0.191
Liverpool (Willoughby)	1.72 (1.03-2.88)	0.038	1.31 (0.81-2.12)	0.278
Association of PRS with the need for surgery. Covariates: age, sex,
(Lotery and Willoughby cohorts also include 10 principal components, and maximum recorded intraocular pressure).
